# Discovery of the sixth *Candida auris* clade in Singapore

**DOI:** 10.1101/2023.08.01.23293435

**Authors:** Chayaporn Suphavilai, Karrie Kwan Ki Ko, Kar Mun Lim, Mei Gie Tan, Patipan Boonsimma, Joash Jun Keat Chu, Sui Sin Goh, Prevena Rajandran, Lai Chee Lee, Kwee Yuen Tan, Bushra Binte Shaik Ismail, May Kyawt Aung, Yong Yang, Jean Xiang Ying Sim, Indumathi Venkatachalam, Benjamin Pei Zhi Cherng, Bram Spruijtenburg, Kian Sing Chan, Lynette Lin Ean Oon, Ai Ling Tan, Yen Ee Tan, Limin Wijaya, Ban Hock Tan, Moi Lin Ling, Tse Hsien Koh, Jacques F. Meis, Clement Kin Ming Tsui, Niranjan Nagarajan

## Abstract

**Background:** The emerging fungal pathogen *Candida auris* poses a serious threat to global public health due to its worldwide distribution, multidrug-resistance, high transmissibility, propensity to cause outbreaks and high mortality rates. We report three *C. auris* isolates detected in Singapore, which are genetically distinct from all known clades (I-V) and represent a new clade (Clade VI).

**Methods:** Three epidemiologically unlinked clinical isolates belonging to the potential new *C. auris* clade were whole-genome sequenced and phenotypically characterized. The complete genomes of these isolates were compared to representative genomes of all known clades. To provide a global context, 3,651 international whole-genome sequences (WGS) from the NCBI database were included in the high-resolution single nucleotide polymorphism (SNP) analysis. Antifungal resistance genes, mating type locus, and chromosomal rearrangements were characterized from the WGS data of the Clade VI isolates. We further implemented Bayesian logistic regression models to simulate the automatic detection of Clade V and VI as their WGS data became available.

**Findings:** The three Clade VI isolates were separated by >36,000 SNPs from all existing *C. auris* clades. These isolates had opposite mating type allele and different chromosomal rearrangements when compared to their closest Clade IV relatives. As a proof-of-concept, our classification model was able to flag these outlier genomes as a potential new clade. Furthermore, an independent WGS submission from Bangladesh was found to belong to this new clade.

**Interpretation:** The discovery of a new *C. auris* clade in Singapore and Bangladesh, showing close relationship to Clade IV members in South America, highlights the unknown genetic diversity and origin of *C. auris*, particularly in under-resourced regions. Active surveillance in clinical settings, along with effective sequencing strategies and downstream analysis, will be essential in the identification of novel strains, tracking of transmission, and containment of adverse clinical impacts caused by *C. auris* infections.

**Funding:** This work was supported by the Singapore National Medical Research Council (NMRC) research training fellowship (MOH-FLWSHP19may-0005), the NCRS Duke-NUS Academic Medical Center Academic Clinical Program grant (09/FY2022/P1/17-A32, GRDUKP003401), and the Genedant-GIS Innovation Program grant.

**Research in context:** *Evidence before this study:* We searched PubMed using the search terms “*Candida auris*” AND “clade”, for papers published between Jan 1, 2009, and July 1, 2023. This search retrieved 115 publications. 60 relevant publications were identified. 28 studies analyzed and discussed the molecular epidemiology of *C. auris*, including the description of *C. auris* clades, either in outbreak or surveillance settings. There were 11 case reports of *C. auris* clinical cases that included clade determination. Two studies focused on the detection and clade determination of *C. auris* from non-healthcare environments. Clade-specific characteristics were described or analyzed in 14 studies. One study applied machine learning to *C. auris* drug resistance analysis, but not for clade determination. Four studies focused on the description of potentially new *C. auris* lineages, subclades, or clades. All publications described isolates that belong to one of the five known *C. auris* clades (I-V). All publications found that strains from different clades differed by more than 35,000 SNPs, and that there are clade-specific differences in geographical distribution, phenotypic characteristics, antifungal susceptibility profile, outbreak potential, and clinical manifestations. The NCBI Pathogen Detection system contained 4,506 *C. auris* genomes on July 1, 2023. There were ten (0·22%) submissions from Southeast Asian countries and 92 (2·04%) submissions from South Asia and the Indian subcontinent, which are parts of the Indomalayan biogeographic realm.

*Added value of this study:* To the best of our knowledge, we are the first group to perform hybrid assemblies on three representative isolates in a new *C. auris* clade, which is separated from all other existing clades (I-V) by >36,000 SNPs. Whole-genome SNP analysis and phenotypic characterization of these epidemiologically unlinked isolates detected in Singapore suggest that they represent a previously unreported sixth major clade. High-resolution SNP analysis of 3,651 international whole-genome sequences from the NCBI database, which generated the final dataset consisting of more than 6.6 million genome pairs, revealed six distinct genetic clusters representing the five known clades and the new sixth clade (Indomalayan). In addition, we demonstrate that a machine learning approach can be used to flag these outlier genomes for further investigations as soon as they become available, thus providing the earliest possible alert for potential new public health threats.

*Implications of all the available evidence:* Despite the high antimicrobial resistance burden in Southeast Asia and South Asia, these regions are disproportionately underrepresented in terms of genomic surveillance of *C. auris*, a multidrug-resistant fungal pathogen. The detection of three epidemiologically unlinked *C. auris* isolates in Singapore belonging to a new *C. auris* clade suggests that yet-to-be-reported strains may be circulating in the region. Given the propensity for multidrug resistance, healthcare-associated infection outbreaks, and the associated high mortality, active surveillance and continued vigilance is necessary.
