## Supplementary Appendix 2 for "Discovery of the sixth *Candida auris* clade in Singapore"

### Sheet: Sheet1
Sample name	Genome ID	Sample description	Data source	Reported clade	Clade (whole genome SNPs)	Nanopore	Nanopore (sequencing depth)	Nanopore (# contigs)	Nanopore (total size)	Nanpore (genome GC content)	Illumina	Illumina (sequencing depth)	Illumina (# contigs)	Illumina (total size)	Illumina (genome GC content)	Hybrid (# contigs)	Hybrid (total size)	Hybrid (genome GC content)	ITS match	ITS coverage	ITS identity	Notes
B11221	C_auris_B11221_chromosomes	B11221	Public genome (http://www.candidagenome.org/)	III	III	NA	NA	NA	NA	NA	NA	NA	NA	NA	NA	NA	NA	NA	NR_154998.1 [Candida] auris CBS 10913 ITS region	100	98.615
B8441	C_auris_B8441_current_chromosomes	B8441	Public genome (http://www.candidagenome.org/)	I	I	NA	NA	NA	NA	NA	NA	NA	NA	NA	NA	NA	NA	NA	NR_154998.1 [Candida] auris CBS 10913 ITS region	100	98.343	Used as reference in this study
B11245	GCA_008275145.1_ASM827514v1_genomic	B11245	Public genome (NCBI's Genome Database)	IV	IV	NA	NA	NA	NA	NA	NA	NA	NA	NA	NA	NA	NA	NA	NR_154998.1 [Candida] auris CBS 10913 ITS region	100	96.676
A1	GCA_014217455.1_ASM1421745v1_genomic	A1	Public genome (NCBI's Genome Database)	III	III	NA	NA	NA	NA	NA	NA	NA	NA	NA	NA	NA	NA	NA	NR_154998.1 [Candida] auris CBS 10913 ITS region	100	98.343
CA-AM1	GCA_014673535.1_ASM1467353v1_genomic	Strain CA-AM1	Public genome (NCBI's Genome Database)	I	I	NA	NA	NA	NA	NA	NA	NA	NA	NA	NA	NA	NA	NA	NR_154998.1 [Candida] auris CBS 10913 ITS region	100	98.343
B12043	GCA_016495645.1_ASM1649564v1_genomic	B12043	Public genome (NCBI's Genome Database)	II	II	NA	NA	NA	NA	NA	NA	NA	NA	NA	NA	NA	NA	NA	NR_154998.1 [Candida] auris CBS 10913 ITS region	100	100
B13463	GCA_016495665.1_ASM1649566v1_genomic	B13463	Public genome (NCBI's Genome Database)	II	II	NA	NA	NA	NA	NA	NA	NA	NA	NA	NA	NA	NA	NA	NR_154998.1 [Candida] auris CBS 10913 ITS region	100	100
B11809	GCA_016495685.1_ASM1649568v1_genomic	B11809	Public genome (NCBI's Genome Database)	II	II	NA	NA	NA	NA	NA	NA	NA	NA	NA	NA	NA	NA	NA	NR_154998.1 [Candida] auris CBS 10913 ITS region	100	100
B11220	GCF_003013715.2_ASM301371v2_genomic	B11220	Public genome (NCBI's Genome Database)	II	II	NA	NA	NA	NA	NA	NA	NA	NA	NA	NA	NA	NA	NA	NR_154998.1 [Candida] auris CBS 10913 ITS region	100	100
B18474	SRR13269545	B18474	Public sequencing data (NCBI's SRA)	V	V	SRR13269545	181	11	12494955	45.23	-	NA	NA	NA	NA	NA	NA	NA	NR_154998.1 [Candida] auris CBS 10913 ITS region	100	96.399
ATCC5002	F03490	ATCC MYA-5002 B11221 South Africa	Sequenced in this study (Control)	III	III	N521_BC11	69	8	12390335	45.14	-	NA	NA	NA	NA	NA	NA	NA	NR_154998.1 [Candida] auris CBS 10913 ITS region	100	98.343	One contig (1834 nucleotides) unusual depth of coverage 132221x was discarded. The statistics was calculated before removal.
ATCC5003	F03491	ATCC MYA-5003 B11244 Venezuela	Sequenced in this study (Control)	IV	IV	N521_BC12	54	8	12420295	45.17	MDB1219	100	NA	NA	NA	8	12419933	45.17	NR_154998.1 [Candida] auris CBS 10913 ITS region	100	96.676
ATCC5000	F03492	ATCC MYA-5000 B11103 Pakistan	Sequenced in this study (Control)	I	I	N521_BC13	80	8	12441820	45.11	MDB1220	100	NA	NA	NA	8	12441586	45.11	NR_154998.1 [Candida] auris CBS 10913 ITS region	100	98.343
ATCC5001	F03493	ATCC MYA-5001 B11220 Japan	Sequenced in this study (Control)	II	II	N521_BC14	85	8	12085186	45.17	-	NA	NA	NA	NA	NA	NA	NA	NR_154998.1 [Candida] auris CBS 10913 ITS region	100	100
Isolate C	F00083	Blood culture	Sequenced in this study	IV*	VI	N494_BC21	81	9	12436190	45.15	MDB1218	100	NA	NA	NA	9	12435675	45.15	NR_154998.1 [Candida] auris CBS 10913 ITS region	100	96.409	* Reported as Clade IV in Tan YE, Teo JQ-M, Rahman NBA, Ng OT, Kalisvar M, Tan AL, Koh TH, Ong RTH. 2019. Candida auris in Singapore: Genomic epidemiology, antifungal drug resistance, and identification using the updated 8.01 VITEKⓇ2 system. Int J Antimicrob Agents 54:709–715. PRJNA540907, SAMN11866133 (ca05), SRR10102336 in above publication (2019)
Isolate B	F01580	Culture from tissue	Sequenced in this study	NA	VI	N466_BC12	89	8	12448187	45.15	WMB1910	99	NA	NA	NA	8	12447532	45.15	NR_154998.1 [Candida] auris CBS 10913 ITS region	100	96.676
Isolate A	F03485	Nasal, axillae and groin swab	Sequenced in this study	NA	VI	N521_BC01	65	8	12463016	45.15	MDB1217	100	NA	NA	NA	8	12462762	45.15	NR_154998.1 [Candida] auris CBS 10913 ITS region	100	96.676
SRR24877249	SRR24877249	SNPs cluster = PDT001773555.1 SAMN35677369, BD/DHK-icddr,b-CAU-102096/2021, SRS17939928	Public sequencing data (NCBI's SRA)	NA	VI	-	NA	NA	NA	NA	SRR24877249	66	669	12969755	44.47	NA	NA	NA	NR_154998.1 [Candida] auris CBS 10913 ITS region	100	96.409
